# Multivariate analysis of metabolomic data to identify biological pathways modified by a clinical intervention

**DOI:** 10.64898/2025.11.28.25340231

**Authors:** Rachel M. Wood, Laura J. Corbin, Jane M. Blazeby, Chris A. Rogers, Nicholas J. Timpson, Daniel J. Lawson

## Abstract

High throughput metabolomic assays offer a huge opportunity to quantify the cellular processes underlying disease and intervention pathways. However, the multi-dimensional inter-relatedness between these processes coupled with the complex noisy measurement environment create a need for generation of new methods that move beyond simple pairwise associations. Here we develop a computationally simple, multivariate, relational comparison method called CLARITY to compare metabolomic data before and after an intervention. This generates a relational anomaly score that combines with traditional methods to increase classification performance of the underlying cause of changes to the levels of and covariances between metabolites. We demonstrate utility in the By-Band-Sleeve (BBS) clinical trial of bariatric surgery using NMR metabolomics data. On supplementing linear regression analysis with CLARITY, previously identified changes form two clusters that imply involvement in different underlying biological pathways. An additional cluster of metabolites are identified as undergoing a relational change which would not have been detected using traditional methods. Gathering insights about metabolites and the biomarkers they capture in the causal pathway between intervention and effect, from observations at scale, will inform the future design of modelling and laboratory experiments to capture the underlying biological process.
