## Supplementary Table 1 for "Multivariate analysis of metabolomic data to identify biological pathways modified by a clinical intervention"

### Sheet: Supplementary_table_1
Supplementary Table 1: Results from the linear mixed model (LMM) analysis, CLARITY analysis and correlation analysis of experimental data
lmm = linear mixed model; lci = lower 95% confidence interval of beta; uci = upper 95% confidence interval of beta; add.p = BH-corrected p-value; R2 = variance explained; r = correlation; diff = difference
				Results from linear mixed model									Results from CLARITY		Results from correlation analysis
metabolite_short_name	metabolite_full_name	metabolite_class	metabolite_subclass	lmm_beta	lmm_lci	lmm_uci	lmm_p	lmm_adj.p	lmm_total_R2	lmm_timepoint_R2	lmm_total_cond.R2	lmm_timepoint_cond.R2	clarity_persistence.value.at.k25	clarity_persistence.p.at.k25	total_r_baseline	total_r_endopint	total_r_diff
acetate	Acetate (mmol/l)	Ketone bodies	Ketone bodies	0.282	-0.101	0.665	0.1508	0.313	0.016	0.009	0.019	0.012	0.18	0.512	13.327	20.324	6.996
acetoacetate	Acetoacetate (mmol/l)	Ketone bodies	Ketone bodies	-0.327	-0.714	0.059	0.09841	0.237	0.013	0.011	0.158	0.156	0.405	0.621	18.577	18.211	-0.366
acetone	Acetone (mmol/l)	Ketone bodies	Ketone bodies	-0.164	-0.553	0.224	0.4087	0.572	0.005	0.003	0.159	0.157	0.92	0.569	16.325	28.897	12.572
ala	Alanine (mmol/l)	Amino acids	Amino acids	-0.156	-0.545	0.232	0.4304	0.572	0.031	0.008	0.468	0.444	2.772	0.44	29.817	43.895	14.077
albumin	Albumin (g/l)	Fluid balance	Fluid balance	0.168	-0.197	0.533	0.3685	0.561	0.104	0.003	0.113	0.011	3.725	0.247	45.653	59.332	13.679
apoa1	Apolipoprotein A-I (g/l)	Apolipoproteins	Apolipoproteins	0.54	0.207	0.873	0.001689	0.015	0.266	0.011	0.376	0.121	1.779	0.017	57.432	65.267	7.835
apob	Apolipoprotein B (g/l)	Apolipoproteins	Apolipoproteins	-0.224	-0.604	0.156	0.2488	0.44	0.074	0.008	0.452	0.386	0.426	0.703	84.282	82.955	-1.327
bohbutyrate	3-Hydroxybutyrate (mmol/l)	Ketone bodies	Ketone bodies	-0.193	-0.581	0.194	0.3295	0.54	0.012	0.004	0.05	0.042	0.176	0.569	21.747	18.871	-2.876
cholines	Total cholines (mmol/l)	Other lipids	Other lipids	0.34	0.002	0.677	0.04957	0.172	0.238	0.009	0.273	0.044	1.786	0.027	84.061	82.116	-1.945
citrate	Citrate (mmol/l)	Glycolysis related metabolites	Glycolysis related metabolites	-0.119	-0.505	0.267	0.5457	0.642	0.025	0	0.272	0.247	7.408	0.303	21.375	11.292	-10.083
clinicalldlc	Clinical LDL cholesterol (mmol/l)	Cholesterol	Cholesterol	-0.142	-0.518	0.235	0.4614	0.582	0.079	0.006	0.353	0.28	0.69	0.372	79.925	79.636	-0.289
creatinine	Creatinine (Œºmol/l)	Fluid balance	Fluid balance	0.22	-0.154	0.594	0.2501	0.44	0.09	0.003	0.398	0.311	4.404	0.644	25.999	19.77	-6.229
dha	Docosahexaenoic acid (mmol/l)	Fatty acids	Fatty acids	-0.253	-0.614	0.108	0.1716	0.337	0.152	0.016	0.419	0.282	1.936	0.262	52.542	65.803	13.261
gln	Glutamine (mmol/l)	Amino acids	Amino acids	0.184	-0.192	0.56	0.3389	0.546	0.075	0	0.297	0.219	5.629	0.3	35.387	37.836	2.45
glucose	Glucose (mmol/l)	Glycolysis related metabolites	Glycolysis related metabolites	-0.467	-0.835	-0.098	0.01389	0.068	0.113	0.036	0.386	0.309	0.756	0.682	23.769	35.34	11.572
gly	Glycine (mmol/l)	Amino acids	Amino acids	0.649	0.291	1.007	0.0004832	0.01	0.171	0	0.499	0.322	2.266	0.572	17.53	24.115	6.586
glyca	Glycoprotein acetyls (mmol/l)	Inflammation	Inflammation	-0.527	-0.904	-0.15	0.006688	0.038	0.056	0.037	0.166	0.146	5.894	0.428	46.621	63.8	17.178
glycerol	Glycerol (mmol/l)	Glycolysis related metabolites	Glycolysis related metabolites	-0.073	-0.447	0.301	0.7042	0.755	0.108	0.002	0.33	0.225	2.015	0.437	39.202	53.171	13.97
hdlc	HDL cholesterol (mmol/l)	Cholesterol	Cholesterol	0.518	0.186	0.85	0.002498	0.019	0.277	0	0.466	0.185	1.885	0.007	61.326	64.179	2.852
hdlce	Cholesteryl esters in HDL (mmol/l)	Cholesteryl esters	Cholesteryl esters	0.512	0.178	0.845	0.002978	0.021	0.271	0	0.477	0.199	1.802	0.009	60.409	63.739	3.329
hdlfc	Free cholesterol in HDL (mmol/l)	Free cholesterol	Free cholesterol	0.533	0.205	0.86	0.001666	0.015	0.291	0.005	0.431	0.146	2.158	0.004	65.404	65.957	0.553
hdll	Total lipids in HDL (mmol/l)	Total lipids	Total lipids	0.562	0.231	0.892	0.00101	0.014	0.28	0.007	0.416	0.144	1.886	0.009	58.239	63.483	5.244
hdlp	Concentration of HDL particles (mmol/l)	Lipoprotein particle concentrations	Lipoprotein particle concentrations	0.429	0.09	0.768	0.01393	0.068	0.234	0.008	0.318	0.093	1.534	0.043	59.594	68.517	8.923
hdlpl	Phospholipids in HDL (mmol/l)	Phospholipids	Phospholipids	0.568	0.236	0.9	0.0009509	0.014	0.271	0.01	0.403	0.142	1.825	0.013	54.937	61.881	6.944
hdlsize	Average diameter for HDL particles (nm)	Lipoprotein particle sizes	Lipoprotein particle sizes	0.692	0.361	1.022	6.356e-05	0.003	0.297	0	0.693	0.377	5.293	0.005	50.024	51.216	1.192
hdltg	HDL triglycerides (mmol/l)	Glycerides and phospholipids	Glycerides and phospholipids	0.46	0.089	0.831	0.01602	0.075	0.112	0	0.474	0.358	1.187	0.334	68.399	71.579	3.18
his	Histidine (mmol/l)	Amino acids	Amino acids	0.328	-0.055	0.711	0.09424	0.236	0.037	0.005	0.242	0.21	10.449	0.158	39.917	36.626	-3.291
idlc	Total cholesterol (mmol/l)	Lipoprotein subclasses	IDL	0.13	-0.231	0.491	0.4797	0.586	0.156	0	0.46	0.3	1.219	0.134	78.254	81.776	3.522
idlce	Cholesterol esters (mmol/l)	Lipoprotein subclasses	IDL	0.141	-0.22	0.502	0.4444	0.572	0.154	0	0.436	0.278	1.244	0.118	78.972	82.484	3.512
idlfc	Free cholesterol (mmol/l)	Lipoprotein subclasses	IDL	0.095	-0.267	0.456	0.6089	0.681	0.158	0	0.527	0.367	1.278	0.188	75.234	78.487	3.252
idll	Total lipids (mmol/l)	Lipoprotein subclasses	IDL	0.141	-0.217	0.5	0.441	0.572	0.165	0	0.45	0.282	1.167	0.145	80.683	84.062	3.379
idlp	Particle concentration (mol/l)	Lipoprotein subclasses	IDL	0.013	-0.358	0.384	0.9453	0.957	0.115	0	0.501	0.386	0.809	0.543	77.514	80.044	2.53
idlpl	Phospholipids (mmol/l)	Lipoprotein subclasses	IDL	0.098	-0.264	0.461	0.5955	0.676	0.153	0	0.5	0.345	1.322	0.166	78.734	81.006	2.272
idltg	Triglycerides (mmol/l)	Lipoprotein subclasses	IDL	0.241	-0.123	0.606	0.1965	0.37	0.141	0	0.482	0.335	1.45	0.257	78.785	80.035	1.249
ile	Isoleucine (mmol/l)	Amino acids	Branched-chain amino acids	-0.714	-1.061	-0.367	7.758e-05	0.003	0.213	0.04	0.425	0.252	2.594	0.383	28.683	20.688	-7.996
la	Linoleic acid (mmol/l)	Fatty acids	Fatty acids	0.174	-0.184	0.531	0.3415	0.546	0.147	0.001	0.199	0.053	2.368	0.162	85.057	89.611	4.553
lactate	Lactate (mmol/l)	Glycolysis related metabolites	Glycolysis related metabolites	-0.142	-0.526	0.242	0.4696	0.582	0.041	0.004	0.325	0.288	0.938	0.521	28.059	35.547	7.488
ldlc	LDL cholesterol (mmol/l)	Cholesterol	Cholesterol	-0.148	-0.524	0.227	0.4392	0.572	0.079	0.006	0.297	0.224	0.735	0.328	82.998	82.164	-0.834
ldlce	Cholesteryl esters in LDL (mmol/l)	Cholesteryl esters	Cholesteryl esters	-0.165	-0.54	0.211	0.3906	0.572	0.077	0.007	0.278	0.208	0.739	0.334	85.062	84.037	-1.025
ldlfc	Free cholesterol in LDL (mmol/l)	Free cholesterol	Free cholesterol	-0.102	-0.477	0.273	0.5951	0.676	0.086	0.004	0.365	0.283	0.752	0.324	77.315	76.928	-0.387
ldll	Total lipids in LDL (mmol/l)	Total lipids	Total lipids	-0.137	-0.511	0.237	0.4731	0.582	0.085	0.005	0.291	0.211	0.708	0.378	84.663	84.73	0.067
ldlp	Concentration of LDL particles (mmol/l)	Lipoprotein particle concentrations	Lipoprotein particle concentrations	-0.284	-0.665	0.097	0.1461	0.308	0.067	0.012	0.447	0.391	0.411	0.671	83.374	80.872	-2.502
ldlpl	Phospholipids in LDL (mmol/l)	Phospholipids	Phospholipids	-0.161	-0.536	0.214	0.4014	0.572	0.08	0.007	0.31	0.237	0.685	0.394	82.766	83.256	0.491
ldlsize	Average diameter for LDL particles (nm)	Lipoprotein particle sizes	Lipoprotein particle sizes	0.161	-0.204	0.526	0.3884	0.572	0.142	0.009	0.573	0.439	3.296	0.278	36.302	36.69	0.388
ldltg	LDL triglycerides (mmol/l)	Glycerides and phospholipids	Glycerides and phospholipids	0.105	-0.264	0.474	0.5766	0.664	0.121	0	0.453	0.329	1.444	0.32	81.783	81.916	0.133
leu	Leucine (mmol/l)	Amino acids	Branched-chain amino acids	-0.55	-0.905	-0.195	0.00268	0.019	0.174	0.026	0.372	0.224	1.984	0.607	28.362	31.287	2.925
lhdlc	Total cholesterol (mmol/l)	Lipoprotein subclasses	Large HDL	0.56	0.223	0.897	0.001328	0.015	0.264	0	0.57	0.292	2.526	0.003	58.477	58.181	-0.296
lhdlce	Cholesterol esters (mmol/l)	Lipoprotein subclasses	Large HDL	0.556	0.218	0.893	0.001471	0.015	0.261	0	0.574	0.297	2.628	0.003	58.702	58.533	-0.168
lhdlfc	Free cholesterol (mmol/l)	Lipoprotein subclasses	Large HDL	0.57	0.235	0.905	0.001032	0.014	0.269	0	0.553	0.275	2.216	0.004	57.498	56.799	-0.699
lhdll	Total lipids (mmol/l)	Lipoprotein subclasses	Large HDL	0.603	0.27	0.935	0.0004875	0.01	0.278	0	0.541	0.254	2.318	0.003	57.425	57.98	0.555
lhdlp	Particle concentration (mol/l)	Lipoprotein subclasses	Large HDL	0.604	0.272	0.936	0.0004525	0.01	0.284	0	0.547	0.254	2.492	0.002	57.904	58.271	0.367
lhdlpl	Phospholipids (mmol/l)	Lipoprotein subclasses	Large HDL	0.606	0.273	0.939	0.0004523	0.01	0.277	0	0.526	0.243	2.032	0.003	56.201	57.823	1.623
lhdltg	Triglycerides (mmol/l)	Lipoprotein subclasses	Large HDL	0.781	0.441	1.121	1.092e-05	0.002	0.244	0.025	0.43	0.211	2.867	0.061	63.104	65.289	2.185
lldlc	Total cholesterol (mmol/l)	Lipoprotein subclasses	Large LDL	-0.071	-0.443	0.3	0.7078	0.755	0.096	0.002	0.312	0.218	0.915	0.244	81.989	81.754	-0.235
lldlce	Cholesterol esters (mmol/l)	Lipoprotein subclasses	Large LDL	-0.094	-0.466	0.279	0.6224	0.689	0.092	0.003	0.286	0.198	0.911	0.25	83.369	82.775	-0.594
lldlfc	Free cholesterol (mmol/l)	Lipoprotein subclasses	Large LDL	-0.008	-0.379	0.362	0.9645	0.971	0.108	0	0.391	0.282	0.919	0.247	77.515	78.362	0.847
lldll	Total lipids (mmol/l)	Lipoprotein subclasses	Large LDL	-0.055	-0.425	0.315	0.7696	0.805	0.103	0.002	0.302	0.201	0.882	0.267	83.269	84.086	0.817
lldlp	Particle concentration (mol/l)	Lipoprotein subclasses	Large LDL	-0.266	-0.644	0.113	0.1704	0.337	0.082	0.009	0.47	0.397	0.595	0.463	82.069	78.487	-3.582
lldlpl	Phospholipids (mmol/l)	Lipoprotein subclasses	Large LDL	-0.068	-0.44	0.304	0.7206	0.759	0.095	0.002	0.322	0.229	0.805	0.303	80.866	82.653	1.787
lldltg	Triglycerides (mmol/l)	Lipoprotein subclasses	Large LDL	0.161	-0.203	0.524	0.3871	0.572	0.143	0	0.428	0.28	1.535	0.281	81.786	82.749	0.964
lvldlc	Total cholesterol (mmol/l)	Lipoprotein subclasses	Large VLDL	-0.36	-0.739	0.02	0.06468	0.193	0.078	0.007	0.522	0.45	0.346	0.639	80.967	80.872	-0.095
lvldlce	Cholesterol esters (mmol/l)	Lipoprotein subclasses	Large VLDL	-0.335	-0.716	0.047	0.08731	0.23	0.069	0.005	0.506	0.442	0.328	0.696	81.952	82.477	0.525
lvldlfc	Free cholesterol (mmol/l)	Lipoprotein subclasses	Large VLDL	-0.374	-0.752	0.004	0.05377	0.176	0.087	0.008	0.542	0.463	0.416	0.582	78.141	77.311	-0.83
lvldll	Total lipids (mmol/l)	Lipoprotein subclasses	Large VLDL	-0.435	-0.809	-0.06	0.02398	0.101	0.101	0.011	0.532	0.442	0.52	0.582	73.246	72.729	-0.517
lvldlp	Particle concentration (mol/l)	Lipoprotein subclasses	Large VLDL	-0.376	-0.752	0.001	0.05222	0.174	0.09	0.009	0.542	0.461	0.526	0.59	74.809	74.547	-0.263
lvldlpl	Phospholipids (mmol/l)	Lipoprotein subclasses	Large VLDL	-0.359	-0.737	0.018	0.06377	0.193	0.087	0.006	0.559	0.478	0.487	0.562	75.572	74.411	-1.161
lvldltg	Triglycerides (mmol/l)	Lipoprotein subclasses	Large VLDL	-0.487	-0.857	-0.117	0.01076	0.056	0.118	0.015	0.526	0.423	0.638	0.572	67.39	66.372	-1.018
mhdlc	Total cholesterol (mmol/l)	Lipoprotein subclasses	Medium HDL	0.513	0.175	0.85	0.003241	0.022	0.25	0	0.417	0.167	1.545	0.028	53.517	61.919	8.402
mhdlce	Cholesterol esters (mmol/l)	Lipoprotein subclasses	Medium HDL	0.51	0.171	0.848	0.003544	0.023	0.247	0	0.426	0.177	1.496	0.033	53.021	61.265	8.244
mhdlfc	Free cholesterol (mmol/l)	Lipoprotein subclasses	Medium HDL	0.52	0.186	0.854	0.002539	0.019	0.262	0.008	0.385	0.13	1.767	0.017	57.007	64.898	7.891
mhdll	Total lipids (mmol/l)	Lipoprotein subclasses	Medium HDL	0.544	0.207	0.882	0.00178	0.015	0.249	0.008	0.383	0.142	1.639	0.033	50.497	61.39	10.893
mhdlp	Particle concentration (mol/l)	Lipoprotein subclasses	Medium HDL	0.548	0.212	0.883	0.001581	0.015	0.256	0.007	0.391	0.142	1.644	0.027	52.618	62.431	9.813
mhdlpl	Phospholipids (mmol/l)	Lipoprotein subclasses	Medium HDL	0.546	0.207	0.885	0.001815	0.015	0.241	0.009	0.376	0.144	1.695	0.036	48.452	60.077	11.626
mhdltg	Triglycerides (mmol/l)	Lipoprotein subclasses	Medium HDL	0.498	0.126	0.87	0.009374	0.05	0.107	0.001	0.445	0.339	1.164	0.385	64.762	68.75	3.988
mldlc	Total cholesterol (mmol/l)	Lipoprotein subclasses	Medium LDL	-0.27	-0.65	0.111	0.1663	0.337	0.054	0.013	0.278	0.237	0.499	0.496	83.846	82.157	-1.689
mldlce	Cholesterol esters (mmol/l)	Lipoprotein subclasses	Medium LDL	-0.285	-0.666	0.096	0.1436	0.308	0.053	0.015	0.287	0.248	0.486	0.531	85.338	84.799	-0.539
mldlfc	Free cholesterol (mmol/l)	Lipoprotein subclasses	Medium LDL	-0.217	-0.596	0.163	0.2644	0.46	0.06	0.01	0.295	0.245	0.637	0.376	77.288	75.266	-2.022
mldll	Total lipids (mmol/l)	Lipoprotein subclasses	Medium LDL	-0.248	-0.627	0.131	0.2012	0.374	0.061	0.012	0.266	0.217	0.519	0.539	85.483	84.872	-0.611
mldlp	Particle concentration (mol/l)	Lipoprotein subclasses	Medium LDL	-0.268	-0.653	0.116	0.1729	0.337	0.049	0.013	0.414	0.378	0.482	0.631	81.579	81.965	0.386
mldlpl	Phospholipids (mmol/l)	Lipoprotein subclasses	Medium LDL	-0.238	-0.616	0.139	0.2178	0.396	0.064	0.011	0.246	0.193	0.59	0.495	85.145	84.66	-0.484
mldltg	Triglycerides (mmol/l)	Lipoprotein subclasses	Medium LDL	0.04	-0.334	0.413	0.8355	0.857	0.102	0	0.468	0.364	1.439	0.357	80.956	80.858	-0.098
mufa	MUFA (mmol/l)	Fatty acids	Fatty acids	-0.071	-0.448	0.306	0.7132	0.756	0.079	0.004	0.419	0.343	1.453	0.283	82.095	82.225	0.13
mvldlc	Total cholesterol (mmol/l)	Lipoprotein subclasses	Medium VLDL	-0.176	-0.558	0.206	0.3669	0.561	0.068	0.004	0.482	0.418	0.497	0.693	80.127	78.674	-1.453
mvldlce	Cholesterol esters (mmol/l)	Lipoprotein subclasses	Medium VLDL	-0.11	-0.49	0.27	0.5708	0.662	0.081	0.002	0.536	0.457	0.937	0.455	73.17	72.801	-0.369
mvldlfc	Free cholesterol (mmol/l)	Lipoprotein subclasses	Medium VLDL	-0.254	-0.637	0.129	0.196	0.37	0.058	0.007	0.435	0.384	0.342	0.794	84.542	84.711	0.168
mvldll	Total lipids (mmol/l)	Lipoprotein subclasses	Medium VLDL	-0.345	-0.727	0.037	0.07815	0.217	0.06	0.014	0.409	0.363	0.401	0.675	84.565	86.72	2.154
mvldlp	Particle concentration (mol/l)	Lipoprotein subclasses	Medium VLDL	-0.286	-0.668	0.097	0.1451	0.308	0.058	0.01	0.42	0.372	0.376	0.732	85.286	86.73	1.444
mvldlpl	Phospholipids (mmol/l)	Lipoprotein subclasses	Medium VLDL	-0.274	-0.657	0.109	0.1622	0.333	0.058	0.009	0.424	0.375	0.392	0.743	85.626	86.771	1.145
mvldltg	Triglycerides (mmol/l)	Lipoprotein subclasses	Medium VLDL	-0.397	-0.774	-0.02	0.04046	0.154	0.085	0.017	0.471	0.403	0.78	0.555	74.573	78.443	3.87
nonhdlc	Total cholesterol minus HDL-C (mmol/l)	Cholesterol	Cholesterol	-0.1	-0.474	0.275	0.6027	0.679	0.089	0.003	0.36	0.274	0.662	0.455	85.884	86.468	0.584
omega3	Omega-3 fatty acids (mmol/l)	Fatty acids	Fatty acids	-0.43	-0.79	-0.069	0.02056	0.089	0.164	0.03	0.531	0.397	1.764	0.395	57.863	68.971	11.108
omega6	Omega-6 fatty acids (mmol/l)	Fatty acids	Fatty acids	0.083	-0.272	0.438	0.648	0.705	0.158	0	0.208	0.05	1.907	0.105	89.204	90.142	0.938
phe	Phenylalanine (mmol/l)	Amino acids	Aromatic amino acids	-0.33	-0.71	0.051	0.09111	0.231	0.057	0.008	0.326	0.276	15.693	0.207	17.82	34.236	16.416
phosphatidylc	Phosphatidylcholines (mmol/l)	Other lipids	Other lipids	0.412	0.076	0.747	0.01701	0.078	0.246	0.013	0.289	0.056	1.878	0.032	83.119	80.906	-2.214
phosphoglyc	Phosphoglycerides (mmol/l)	Other lipids	Other lipids	0.339	0	0.678	0.05115	0.174	0.231	0.008	0.272	0.049	1.755	0.035	83.532	82.319	-1.213
pufa	PUFA (mmol/l)	Fatty acids	Fatty acids	-0.006	-0.361	0.348	0.9725	0.973	0.161	0	0.218	0.057	1.695	0.096	89.293	90.273	0.981
pyruvate	Pyruvate (mmol/l)	Glycolysis related metabolites	Glycolysis related metabolites	-0.325	-0.71	0.06	0.09919	0.237	0.026	0.009	0.21	0.193	2.182	0.568	19.678	34.08	14.401
remnantc	Remnant cholesterol (mmol/l)	Cholesterol	Cholesterol	-0.037	-0.41	0.337	0.8477	0.864	0.102	0.001	0.441	0.34	0.707	0.492	86.08	88.622	2.542
sfa	Saturated fatty acids (mmol/l)	Fatty acids	Fatty acids	0.089	-0.28	0.459	0.6352	0.696	0.112	0	0.362	0.248	2.285	0.211	86.353	84.536	-1.817
shdlc	Total cholesterol (mmol/l)	Lipoprotein subclasses	Small HDL	0.186	-0.173	0.546	0.3115	0.525	0.138	0.001	0.2	0.064	1.012	0.227	57.668	67.176	9.508
shdlce	Cholesterol esters (mmol/l)	Lipoprotein subclasses	Small HDL	0.144	-0.221	0.508	0.4404	0.572	0.12	0	0.22	0.099	0.982	0.242	52.691	61.872	9.182
shdlfc	Free cholesterol (mmol/l)	Lipoprotein subclasses	Small HDL	0.288	-0.06	0.636	0.1061	0.25	0.185	0.009	0.189	0.012	1.49	0.09	72.047	78.314	6.266
shdll	Total lipids (mmol/l)	Lipoprotein subclasses	Small HDL	0.276	-0.083	0.635	0.1329	0.295	0.142	0.004	0.208	0.07	1.186	0.214	61.617	70.523	8.906
shdlp	Particle concentration (mol/l)	Lipoprotein subclasses	Small HDL	0.173	-0.188	0.534	0.3491	0.548	0.13	0.001	0.183	0.053	0.985	0.249	60.865	68.812	7.946
shdlpl	Phospholipids (mmol/l)	Lipoprotein subclasses	Small HDL	0.338	-0.019	0.695	0.06498	0.193	0.15	0.006	0.232	0.087	1.359	0.172	59.092	68.411	9.319
shdltg	Triglycerides (mmol/l)	Lipoprotein subclasses	Small HDL	0.084	-0.302	0.469	0.6712	0.726	0.048	0	0.562	0.511	0.667	0.529	69.664	72.455	2.791
sldlc	Total cholesterol (mmol/l)	Lipoprotein subclasses	Small LDL	-0.333	-0.714	0.048	0.08783	0.23	0.059	0.018	0.344	0.303	0.437	0.59	83.138	80.877	-2.261
sldlce	Cholesterol esters (mmol/l)	Lipoprotein subclasses	Small LDL	-0.304	-0.683	0.076	0.1181	0.27	0.065	0.016	0.334	0.285	0.514	0.592	86.097	85.103	-0.994
sldlfc	Free cholesterol (mmol/l)	Lipoprotein subclasses	Small LDL	-0.389	-0.775	-0.003	0.04948	0.172	0.043	0.022	0.408	0.386	0.912	0.43	71.517	66.22	-5.297
sldll	Total lipids (mmol/l)	Lipoprotein subclasses	Small LDL	-0.343	-0.723	0.038	0.07881	0.217	0.065	0.019	0.373	0.327	0.486	0.633	84.394	82.918	-1.476
sldlp	Particle concentration (mol/l)	Lipoprotein subclasses	Small LDL	-0.358	-0.741	0.024	0.06804	0.196	0.06	0.019	0.428	0.387	0.542	0.582	82.545	82.846	0.301
sldlpl	Phospholipids (mmol/l)	Lipoprotein subclasses	Small LDL	-0.398	-0.779	-0.016	0.04261	0.159	0.069	0.021	0.459	0.411	0.846	0.525	79.835	75.465	-4.37
sldltg	Triglycerides (mmol/l)	Lipoprotein subclasses	Small LDL	-0.049	-0.431	0.333	0.8029	0.834	0.066	0.002	0.544	0.48	1.471	0.443	75.496	72.27	-3.226
sphingomyelins	Sphingomyelins (mmol/l)	Other lipids	Other lipids	0.106	-0.241	0.452	0.5512	0.644	0.201	0	0.288	0.086	1.841	0.064	79.311	82.438	3.127
svldlc	Total cholesterol (mmol/l)	Lipoprotein subclasses	Small VLDL	-0.154	-0.536	0.228	0.4308	0.572	0.066	0.002	0.485	0.422	0.379	0.761	83.189	83.48	0.291
svldlce	Cholesterol esters (mmol/l)	Lipoprotein subclasses	Small VLDL	-0.128	-0.511	0.254	0.5109	0.615	0.067	0.001	0.518	0.451	0.364	0.785	81.677	82.297	0.621
svldlfc	Free cholesterol (mmol/l)	Lipoprotein subclasses	Small VLDL	-0.193	-0.574	0.189	0.324	0.54	0.064	0.005	0.432	0.373	0.485	0.648	84.746	84.454	-0.292
svldll	Total lipids (mmol/l)	Lipoprotein subclasses	Small VLDL	-0.166	-0.548	0.216	0.396	0.572	0.063	0.005	0.455	0.397	0.793	0.412	85.536	87.887	2.351
svldlp	Particle concentration (mol/l)	Lipoprotein subclasses	Small VLDL	-0.176	-0.558	0.206	0.3678	0.561	0.066	0.005	0.486	0.425	1.17	0.323	83.737	86.3	2.562
svldlpl	Phospholipids (mmol/l)	Lipoprotein subclasses	Small VLDL	-0.21	-0.592	0.171	0.281	0.483	0.064	0.007	0.417	0.36	0.61	0.511	86.819	88.15	1.331
svldltg	Triglycerides (mmol/l)	Lipoprotein subclasses	Small VLDL	-0.125	-0.506	0.257	0.5225	0.621	0.066	0.005	0.515	0.454	1.465	0.328	72.218	77.823	5.605
tyr	Tyrosine (mmol/l)	Amino acids	Aromatic amino acids	0.046	-0.339	0.431	0.8159	0.842	0.038	0.001	0.352	0.315	1.777	0.573	14.577	27.53	12.953
unsaturation	Degree of unsaturation (degree)	Fatty acids	Fatty acids	-0.416	-0.791	-0.041	0.03123	0.122	0.097	0.013	0.608	0.524	2.375	0.354	49.458	51.194	1.736
val	Valine (mmol/l)	Amino acids	Branched-chain amino acids	-0.749	-1.109	-0.388	6.721e-05	0.003	0.152	0.044	0.394	0.286	1.74	0.684	30.837	46.035	15.198
vldlc	VLDL cholesterol (mmol/l)	Cholesterol	Cholesterol	-0.198	-0.58	0.184	0.3115	0.525	0.067	0.003	0.495	0.431	0.354	0.817	84.568	84.886	0.318
vldlce	Cholesteryl esters in VLDL (mmol/l)	Cholesteryl esters	Cholesteryl esters	-0.148	-0.529	0.233	0.4465	0.572	0.073	0.001	0.511	0.44	0.491	0.743	82.564	82.98	0.416
vldlfc	Free cholesterol in VLDL (mmol/l)	Free cholesterol	Free cholesterol	-0.255	-0.637	0.127	0.1921	0.37	0.065	0.005	0.488	0.427	0.296	0.798	84.902	84.827	-0.075
vldll	Total lipids in VLDL (mmol/l)	Total lipids	Total lipids	-0.285	-0.667	0.097	0.1449	0.308	0.066	0.006	0.51	0.45	0.461	0.656	80.732	78.986	-1.747
vldlp	Concentration of VLDL particles (mmol/l)	Lipoprotein particle concentrations	Lipoprotein particle concentrations	-0.157	-0.537	0.224	0.4201	0.572	0.072	0.004	0.486	0.418	0.5	0.665	85.764	86.845	1.081
vldlpl	Phospholipids in VLDL (mmol/l)	Phospholipids	Phospholipids	-0.247	-0.629	0.135	0.2062	0.379	0.066	0.005	0.507	0.446	0.344	0.746	84.03	83.008	-1.021
vldlsize	Average diameter for VLDL particles (nm)	Lipoprotein particle sizes	Lipoprotein particle sizes	-0.602	-0.956	-0.247	0.001081	0.014	0.191	0.01	0.641	0.46	1.528	0.28	57.343	58.302	0.959
vldltg	VLDL triglycerides (mmol/l)	Glycerides and phospholipids	Glycerides and phospholipids	-0.305	-0.684	0.074	0.1165	0.27	0.077	0.007	0.546	0.476	0.748	0.578	69.573	67.555	-2.018
xlhdlc	Total cholesterol (mmol/l)	Lipoprotein subclasses	Very large HDL	0.403	0.049	0.756	0.02667	0.107	0.194	0	0.587	0.386	2.584	0.013	52.062	50.725	-1.336
xlhdlce	Cholesterol esters (mmol/l)	Lipoprotein subclasses	Very large HDL	0.425	0.076	0.774	0.0179	0.08	0.214	0	0.589	0.366	2.62	0.008	53.812	52.863	-0.948
xlhdlfc	Free cholesterol (mmol/l)	Lipoprotein subclasses	Very large HDL	0.288	-0.083	0.659	0.1305	0.294	0.112	0.003	0.548	0.439	2.242	0.114	44.772	43.021	-1.751
xlhdll	Total lipids (mmol/l)	Lipoprotein subclasses	Very large HDL	0.473	0.123	0.822	0.008754	0.048	0.208	0	0.553	0.342	2.79	0.007	47.115	48.929	1.814
xlhdlp	Particle concentration (mol/l)	Lipoprotein subclasses	Very large HDL	0.491	0.147	0.836	0.005715	0.034	0.23	0	0.554	0.319	3.246	0.005	52.264	49.951	-2.313
xlhdlpl	Phospholipids (mmol/l)	Lipoprotein subclasses	Very large HDL	0.503	0.152	0.854	0.005459	0.034	0.203	0	0.53	0.327	2.723	0.007	43.195	48.599	5.404
xlhdltg	Triglycerides (mmol/l)	Lipoprotein subclasses	Very large HDL	0.413	0.05	0.775	0.0268	0.107	0.153	0	0.511	0.353	3.097	0.069	71.912	72.01	0.098
xlvldlc	Total cholesterol (mmol/l)	Lipoprotein subclasses	Very large VLDL	-0.368	-0.747	0.012	0.05924	0.19	0.079	0.003	0.541	0.464	0.481	0.492	80.449	77.117	-3.332
xlvldlce	Cholesterol esters (mmol/l)	Lipoprotein subclasses	Very large VLDL	-0.392	-0.773	-0.01	0.04559	0.166	0.07	0.006	0.509	0.445	0.412	0.5	83.663	82.454	-1.209
xlvldlfc	Free cholesterol (mmol/l)	Lipoprotein subclasses	Very large VLDL	-0.329	-0.707	0.049	0.09012	0.231	0.085	0.001	0.558	0.474	0.618	0.497	74.59	69.426	-5.164
xlvldll	Total lipids (mmol/l)	Lipoprotein subclasses	Very large VLDL	-0.357	-0.733	0.02	0.06511	0.193	0.091	0.003	0.573	0.485	0.776	0.424	70.588	66.202	-4.386
xlvldlp	Particle concentration (mol/l)	Lipoprotein subclasses	Very large VLDL	-0.321	-0.699	0.058	0.09831	0.237	0.083	0.004	0.57	0.491	0.683	0.498	72.011	68.513	-3.498
xlvldlpl	Phospholipids (mmol/l)	Lipoprotein subclasses	Very large VLDL	-0.331	-0.709	0.046	0.08726	0.23	0.086	0.001	0.562	0.478	0.707	0.45	72.598	67.193	-5.405
xlvldltg	Triglycerides (mmol/l)	Lipoprotein subclasses	Very large VLDL	-0.351	-0.726	0.024	0.06851	0.196	0.096	0.004	0.585	0.493	0.956	0.409	66.188	62.484	-3.705
xsvldlc	Total cholesterol (mmol/l)	Lipoprotein subclasses	Very Small VLDL	0.152	-0.211	0.516	0.4129	0.572	0.153	0	0.607	0.454	1.14	0.317	75.769	76.572	0.802
xsvldlce	Cholesterol esters (mmol/l)	Lipoprotein subclasses	Very Small VLDL	0.175	-0.188	0.538	0.3455	0.547	0.157	0	0.618	0.461	1.338	0.271	73.152	74.74	1.588
xsvldlfc	Free cholesterol (mmol/l)	Lipoprotein subclasses	Very Small VLDL	0.092	-0.275	0.458	0.6245	0.689	0.14	0	0.591	0.452	0.874	0.416	79.454	78.302	-1.152
xsvldll	Total lipids (mmol/l)	Lipoprotein subclasses	Very Small VLDL	0.156	-0.208	0.52	0.403	0.572	0.15	0	0.565	0.415	0.924	0.349	81.766	81.357	-0.409
xsvldlp	Particle concentration (mol/l)	Lipoprotein subclasses	Very Small VLDL	0.146	-0.219	0.51	0.4338	0.572	0.147	0	0.554	0.406	0.891	0.401	82.117	82.82	0.703
xsvldlpl	Phospholipids (mmol/l)	Lipoprotein subclasses	Very Small VLDL	0.119	-0.246	0.485	0.5239	0.621	0.145	0.001	0.608	0.464	0.917	0.352	77.82	75.368	-2.452
xsvldltg	Triglycerides (mmol/l)	Lipoprotein subclasses	Very Small VLDL	0.14	-0.236	0.516	0.4666	0.582	0.094	0	0.552	0.454	1.383	0.3	73.925	75.656	1.731
xxlvldlc	Total cholesterol (mmol/l)	Lipoprotein subclasses	Extremely large VLDL	-0.191	-0.575	0.193	0.3308	0.54	0.053	0	0.541	0.487	1.964	0.294	62.958	58.495	-4.463
xxlvldlce	Cholesterol esters (mmol/l)	Lipoprotein subclasses	Extremely large VLDL	-0.231	-0.615	0.152	0.2391	0.43	0.057	0	0.555	0.497	2.17	0.253	65.424	60.541	-4.884
xxlvldlfc	Free cholesterol (mmol/l)	Lipoprotein subclasses	Extremely large VLDL	-0.142	-0.527	0.243	0.4699	0.582	0.047	0	0.52	0.472	1.761	0.367	59.551	55.764	-3.787
xxlvldll	Total lipids (mmol/l)	Lipoprotein subclasses	Extremely large VLDL	-0.157	-0.543	0.228	0.4242	0.572	0.044	0	0.498	0.454	2.556	0.379	58.535	52.914	-5.621
xxlvldlp	Particle concentration (mol/l)	Lipoprotein subclasses	Extremely large VLDL	-0.159	-0.544	0.226	0.4202	0.572	0.047	0	0.521	0.474	2.118	0.361	60.113	54.877	-5.235
xxlvldlpl	Phospholipids (mmol/l)	Lipoprotein subclasses	Extremely large VLDL	-0.138	-0.524	0.248	0.4835	0.586	0.044	0	0.525	0.48	1.862	0.397	58.301	54.528	-3.773
xxlvldltg	Triglycerides (mmol/l)	Lipoprotein subclasses	Extremely large VLDL	-0.151	-0.537	0.235	0.4433	0.572	0.041	0	0.471	0.431	3.413	0.389	56.891	50.627	-6.265
